# Molecular pathways associated with Kallikrein 6 overexpression in colorectal cancer

**DOI:** 10.1101/2020.12.09.20245571

**Authors:** Ritu Pandey, Muhan Zhou, Yuliang Chen, Dalila Darmoul, Conner C. Kisiel, Valentine N. Nfonsam, Natalia A. Ignatenko

## Abstract

Colorectal cancer (CRC) remains one of leading causes of cancer-related death worldwide. The high mortality of CRC is related to its ability to metastasize to distant organs. Current management of the CRC disease is limited due to the need of more extensive molecular characterization of tumor biomarkers. Kallikrein 6 (KLK6) is a member of the fifteen-gene family of kallikrein-related peptidases. KLK6 is overexpressed in CRC and contributes to cancer cell invasion through its proteolytic degradation of the extracellular matrix and recently discovered regulation of metastasis signaling pathways.

The goal of this study was to evaluate the clinical features, CRC molecular subtypes, mutational and gene expression patterns of the CRC tumors with overexpressed KLK6 in order to identify KLK6-associated markers for the CRC prognosis and treatment. RNA-Seq data from the CRC patients with a significantly elevated KLK6 transcript levels (KLK6-high group) (Z-score higher than-1.96) were identified in the Cancer Genome Atlas (TCGA) database and processed for clinical, molecular evaluation and bioinformatic analysis, using Gene Ontology (GO), Phenotype and Reactome enrichment and protein interaction methods. KLK6-high cases had a distinct spectrum of mutations in titin (TTN), APC, K-RAS and MUC 16 genes. Differentially expressed genes (DEGs) unique to KLK6-high group were clustered to regulatory pathways controlling the cell signaling, extracellular matrix organization, and cell communication regulation. The members of kallikrein family (KLK7, KLK8, KLK10), keratins (KRT6A, 6B, 15, 16, 19, 80), extracellular matrix proteins (integrin 4B), small proline rich repeat proteins (SPRRs), S100A families, protein trafficking genes (SYL1) and signaling genes within TGF-β, FOS and Ser/Thr protein kinase pathways were recognized as the top KLK6-interaction partners. Expression of selected KLK6-associated genes was validated in a subset of paired normal and tumor CRC patient-derived organoid cultures.

The performed analyses identified KLK6 itself and a set of genes, which are co-expressed with KLK6, as potential clinical biomarkers for the management of the CRC disease.
