## Supplementary material for "Molecular pathways associated with Kallikrein 6 overexpression in colorectal cancer": S4 Table

### Sheet: S4 Table A
S4 Table A. Gene Ontology Terms enrcihed in KLK6 high samples in TCGA
GeneOntology cellular Component
ID	Description	GeneRatio	pvalue	p.adjust	qvalue	geneID	Count
GO:0005576	extracellular region	166/443	1.05e-10	2.67e-08	2.4e-08	CCDC180/ARPC1B/MSLN/TUBB3/ADCY1/PPP1R13L/KLK11/KLK8/NXPH4/SLC6A14/ELFN2/ACSM1/SEZ6/COL4A3/COL4A4/COL17A1/HINT3/PM20D2/CRABP2/MUC17/MYL6B/C16orf89/NOTUM/CCBE1/CST6/CTNNB1/CTSG/MBLAC2/LRRN4/DEFB1/SERPINB1/CREG2/C9orf72/C3orf58/ALDH3B1/PI16/FGF3/DKK1/CLCF1/SEC14L2/PHLDA3/SH3BP4/MAMDC2/KLK5/KLK13/FGF20/MYOF/GGT1/LYPD3/DKK4/PCSK1N/SFN/PRTG/KRT6C/ATAD2/PADI1/OBP2B/LMCD1/ANXA2/HAS3/ANXA2P2/SERPIND1/ANXA…	166
GO:0031982	vesicle	132/443	6.56e-08	7.86e-06	7.07e-06	CCDC180/ARPC1B/TUBB3/ADCY1/KLK11/STMN2/SLC6A14/ACSM1/SPNS2/PIFO/AP1S3/HINT3/PM20D2/CRABP2/MYL6B/C16orf89/CST6/CTNNB1/CTSG/MBLAC2/AMOT/LRRN4/DEFB1/SERPINB1/SPNS3/C9orf72/C3orf58/ALDH3B1/PI16/PHLDA1/CLCF1/SEC14L2/PHLDA3/SH3BP4/SGK3/KLK5/KLK13/MYOF/GGT1/PCSK1N/SFN/PLA2G4D/ATG9B/KRT6C/ATAD2/PADI1/ANXA2/ANXA2P2/SERPIND1/ANXA3/HGD/TAX1BP3/HSPB1/APOD/AQP2/AQP5/ITGB4/ITGB6/CYSRT1/KLKB1/KRT6A/KRT6B/KRT7/K…	132
GO:0005615	extracellular space	63/443	8.74e-08	8.37e-06	7.52e-06	MSLN/KLK11/KLK8/ELFN2/ACSM1/SEZ6/CCBE1/CTSG/DEFB1/SERPINB1/C9orf72/C3orf58/PI16/DKK1/CLCF1/KLK5/KLK13/GGT1/LYPD3/PCSK1N/SFN/PRTG/LMCD1/ANXA2/SERPIND1/HSPB1/APOD/IL7/INHBB/KLKB1/KRT81/KRT86/LAMC2/LPO/MFI2/MMP7/KLK12/IGFL4/NDP/SERPINB2/CPA4/PCSK2/WNT16/IL23A/SERPINA1/SERPINF2/AZGP1/KLK7/KLK6/S100A11/CCL24/SLC2A1/BMP4/SOD3/TCN1/TPSAB1/EZR/WNT7B/CA6/SCG2/WNT10A/MIA/C2orf40	63
GO:0031988	membrane-bounded vesicle	123/443	1.67e-06	0.000133092	0.000119624	CCDC180/ARPC1B/TUBB3/ADCY1/KLK11/SLC6A14/ACSM1/PIFO/AP1S3/HINT3/PM20D2/CRABP2/MYL6B/C16orf89/CST6/CTNNB1/CTSG/MBLAC2/AMOT/LRRN4/DEFB1/SERPINB1/C3orf58/ALDH3B1/PI16/PHLDA1/CLCF1/SEC14L2/PHLDA3/SH3BP4/SGK3/KLK5/KLK13/MYOF/GGT1/PCSK1N/SFN/PLA2G4D/KRT6C/ATAD2/PADI1/ANXA2/ANXA2P2/SERPIND1/ANXA3/HGD/TAX1BP3/HSPB1/APOD/AQP2/AQP5/ITGB4/ITGB6/CYSRT1/KLKB1/KRT6A/KRT6B/KRT7/KRT15/KRT16/KRT17/RHOB/KRT19/KRT8…	123
GO:0065010	extracellular membrane-bounded organelle	100/443	7.04e-06	0.000337075	0.000302964	CCDC180/ARPC1B/TUBB3/ADCY1/KLK11/SLC6A14/ACSM1/HINT3/PM20D2/CRABP2/MYL6B/C16orf89/CST6/CTNNB1/CTSG/MBLAC2/LRRN4/DEFB1/SERPINB1/ALDH3B1/PI16/CLCF1/SEC14L2/PHLDA3/SH3BP4/KLK13/MYOF/GGT1/PCSK1N/SFN/KRT6C/ATAD2/PADI1/ANXA2/ANXA2P2/SERPIND1/ANXA3/HGD/TAX1BP3/HSPB1/APOD/AQP2/AQP5/ITGB4/ITGB6/CYSRT1/KLKB1/KRT6A/KRT6B/KRT7/KRT15/KRT16/KRT17/RHOB/KRT19/KRT86/LPO/MAOB/MFI2/MMP7/KLK12/NPR3/ATP6V0A4/SPTBN5/S…	100
GO:0070062	extracellular exosome	100/443	7.04e-06	0.000337075	0.000302964	CCDC180/ARPC1B/TUBB3/ADCY1/KLK11/SLC6A14/ACSM1/HINT3/PM20D2/CRABP2/MYL6B/C16orf89/CST6/CTNNB1/CTSG/MBLAC2/LRRN4/DEFB1/SERPINB1/ALDH3B1/PI16/CLCF1/SEC14L2/PHLDA3/SH3BP4/KLK13/MYOF/GGT1/PCSK1N/SFN/KRT6C/ATAD2/PADI1/ANXA2/ANXA2P2/SERPIND1/ANXA3/HGD/TAX1BP3/HSPB1/APOD/AQP2/AQP5/ITGB4/ITGB6/CYSRT1/KLKB1/KRT6A/KRT6B/KRT7/KRT15/KRT16/KRT17/RHOB/KRT19/KRT86/LPO/MAOB/MFI2/MMP7/KLK12/NPR3/ATP6V0A4/SPTBN5/S…	100
GO:0071944	cell periphery	157/443	2.18e-05	0.000950257	0.000854093	CDH3/MSLN/TUBB3/ADCY1/SLC6A14/CHRNB1/SEZ6/GJB4/COL17A1/DCBLD2/MUC17/PRIMA1/CST6/CNIH3/CTNNA2/CTNNB1/CTSG/AMOT/DGKA/TRPV3/LRRN4/EPHA2/SUSD3/EPB41L1/ALDH3B1/PHLDA1/DKK1/FAIM2/UBR2/RIMBP2/PHLDA3/ALPP/GABRA4/SHC2/RGS22/MYOF/GGT1/GJB3/LYPD3/GJB5/KCNMB4/GPR27/GRM1/TRPM5/NRBP1/ANXA2/HAS3/ANXA3/ERVW-1/TAX1BP3/HSPB1/ZDHHC21/VSIG1/LRRTM1/AMIGO2/CXCR2/AQP2/AQP3/AQP5/ITGB4/ITGB6/NCR3LG1/ARL4D/KLKB1/KRT17/RHO…	157
GO:0031012	extracellular matrix	23/443	0.000157944	0.00540393	0.00485707	COL4A3/COL4A4/COL17A1/CCBE1/CTSG/MAMDC2/LMCD1/ANXA2/ANXA2P2/ITGB4/LAMB3/LAMC2/MMP7/MMP11/NDP/WNT16/SERPINA1/MMP25/BMP4/SOD3/TPSAB1/WNT7B/WNT10A	23
GO:0005921	gap junction	5/443	0.000640575	0.0204557	0.0183856	GJB4/GJB3/GJB5/PANX2/GJC2	5
GO:0005882	intermediate filament	13/443	0.000726523	0.0217503	0.0195492	IFFO2/KRT80/FLG/KRT6C/KRT6A/KRT6B/KRT7/KRT15/KRT16/KRT17/KRT19/KRT81/KRT86	13
GO:0015629	actin cytoskeleton	22/443	0.000825931	0.0232718	0.0209168	ARPC1B/TOPBP1/MYL6B/CTNNA2/AMOT/C9orf72/H1F0/TAX1BP3/KRT19/MST1R/VILL/SPTBN5/BIN3/FAM129B/SLC2A1/STX1A/TNNI1/TNNI2/EZR/ZNF185/PHC3/CAPG	22
GO:0005922	connexon complex	4/443	0.00111837	0.029761	0.0267492	GJB4/GJB3/GJB5/GJC2	4
GO:0016323	basolateral plasma membrane	13/443	0.00138028	0.0347977	0.0312762	CTNNA2/CTNNB1/ANXA2/VSIG1/AQP2/AQP3/AQP5/ITGB4/LPO/SLC2A1/SLC9A1/EZR/SLC4A11	13
GO:0005604	basement membrane	8/443	0.00176451	0.04226	0.0379834	COL4A3/COL4A4/COL17A1/ANXA2/ANXA2P2/ITGB4/LAMB3/LAMC2	8
GO:0005578	proteinaceous extracellular matrix	18/443	0.00196707	0.044868	0.0403275	COL4A3/COL4A4/COL17A1/CCBE1/MAMDC2/ANXA2/ANXA2P2/ITGB4/LAMB3/LAMC2/MMP7/MMP11/WNT16/SERPINA1/MMP25/BMP4/WNT7B/WNT10A	18
Molecular Function
ID	Description	GeneRatio	pvalue	p.adjust	qvalue	geneID	Count
GO:0004252	serine-type endopeptidase activity	17/401	1.34e-08	4.85e-06	4.45e-06	KLK11/KLK8/CTSG/KLK5/KLK13/KLKB1/KLK12/PCSK2/RHBDL2/KLK7/KLK6/KLK10/PRSS22/TPSB2/TPSAB1/TMPRSS5/TMPRSS11D	17
GO:0008236	serine-type peptidase activity	17/401	1.22e-07	2.63e-05	2.41e-05	KLK11/KLK8/CTSG/KLK5/KLK13/KLKB1/KLK12/PCSK2/RHBDL2/KLK7/KLK6/KLK10/PRSS22/TPSB2/TPSAB1/TMPRSS5/TMPRSS11D	17
GO:0017171	serine hydrolase activity	17/401	1.45e-07	2.63e-05	2.41e-05	KLK11/KLK8/CTSG/KLK5/KLK13/KLKB1/KLK12/PCSK2/RHBDL2/KLK7/KLK6/KLK10/PRSS22/TPSB2/TPSAB1/TMPRSS5/TMPRSS11D	17
GO:0005198	structural molecule activity	35/401	1.02e-06	0.000147793	0.000135775	ARPC1B/TUBB3/IFFO2/COL4A3/COL4A4/MUC17/MYL6B/KRT80/CTNNA2/EPB41L1/FLG/MAPK8IP2/KRT6C/CARD10/TUBB2B/NCR3LG1/KRT6A/KRT6B/KRT7/KRT15/KRT16/KRT17/KRT19/KRT81/KRT86/LAMB3/VILL/PLP1/PPL/SLC9A1/SPRR1A/SPRR1B/SPRR2A/SPRR2D/SPRR3	35
GO:0005515	protein binding	270/401	1.35e-06	0.000162536	0.000149319	ARPC1B/MSLN/CDKN1C/TUBB3/CEBPD/ARFGEF1/TRIM16/DMRT2/DLL3/PNMA2/ADCY1/CPLX2/PPP1R13L/TOPBP1/STMN2/KLK8/ELFN2/MED12L/HRASLS5/ZNF488/BTBD11/ZNF440/PIFO/COL4A3/AP1S3/COL17A1/DCBLD2/FAM92A1/CRABP2/PNCK/MUC17/MYL6B/TCEAL2/KRT80/PRIMA1/C16orf89/CCBE1/CTNNA2/CTNNB1/CTSG/PPM1K/AMOT/CYP2E1/GADD45A/SPTSSB/RASSF6/TCEANC/DTX1/EPHA2/C8orf74/C9orf72/EPB41L1/SENP5/KIAA2018/ALAS1/ALDH3B1/FGF3/PHLDA1/MSRB2/DKK1/FL…	270
GO:0005200	structural constituent of cytoskeleton	12/401	1.73e-06	0.000179055	0.000164496	ARPC1B/TUBB3/CTNNA2/TUBB2B/KRT6A/KRT6B/KRT15/KRT16/KRT17/KRT19/VILL/PPL	12
GO:0048306	calcium-dependent protein binding	8/401	4.06e-05	0.00325886	0.00299387	STMN2/ANXA2/ANXA3/S100A6/S100A11/SLC9A1/STX1A/SYT8	8
GO:0004175	endopeptidase activity	23/401	4.91e-05	0.00354836	0.00325983	KLK11/KLK8/CAPN12/CTSG/SENP5/KLK5/KLK13/KLKB1/MMP7/MMP11/KLK12/PCSK2/RHBDL2/KLK7/KLK6/KLK10/USP28/PRSS22/MMP25/TPSB2/TPSAB1/TMPRSS5/TMPRSS11D	23
GO:0005544	calcium-dependent phospholipid binding	7/401	5.98e-05	0.00393041	0.00361082	ANXA2/ANXA2P2/ANXA3/C2CD4B/ANXA8/ANXA8L1/SYTL1	7
GO:0044548	S100 protein binding	4/401	0.000128301	0.00713553	0.00655531	ANXA2/S100A6/S100A11/EZR	4
GO:0008083	growth factor activity	11/401	0.000730714	0.0352204	0.0323565	FGF3/DKK1/CLCF1/FGF20/IL7/INHBB/MDK/NDP/BMP4/MIA/FGF19	11
Biological Process
ID	Description	GeneRatio	pvalue	p.adjust	qvalue	geneID	Count
GO:0030216	keratinocyte differentiation	17/407	2.41e-09	2.26e-06	2.04e-06	CDH3/TRIM16/EPHA2/FLG/POU2F3/SFN/AQP3/KRT16/KRT17/WNT16/PPL/SPRR1A/SPRR1B/SPRR2A/SPRR2D/SPRR3/SCEL	17
GO:0023051	regulation of signaling	95/407	1.07e-05	0.00263083	0.00237883	CDH3/CDKN1C/ARFGEF1/TRIM16/CPLX2/SEZ6/CRABP2/NOTUM/CCBE1/CNIH3/CTNNB1/AMOT/GADD45A/DTX1/EPHA2/C3orf58/FGF3/DKK1/FAIM2/UBR2/CLCF1/MAPK8IP2/PHLDA3/SH3BP4/SHC2/KLK5/RGS22/FGF20/MYOF/DKK4/KCNMB4/SFN/GPR27/GRM1/CARD10/LMCD1/ANXA2/TAX1BP3/HSPB1/ARHGAP40/APOD/LRRTM1/IL7/INHBB/RHOB/ARHGAP4/LMO7/SMAD3/MST1R/MTNR1A/MYD88/NTRK2/NTSR1/ARHGEF4/SPTBN5/UBR5/WNT16/DCDC2/IL23A/PLCL1/SERPINF2/POR/DDIT4/EPS8L1/FAIM…	95
GO:0050896	response to stimulus	222/407	1.32e-05	0.00310537	0.00280792	CDH3/CDKN1C/TUBB3/ARFGEF1/TRIM16/DLL3/ADCY1/CPLX2/TOPBP1/STMN2/KLK8/NXPH4/SLC6A14/CHRNB1/ACSM1/BTBD11/SEZ6/SPNS2/INO80C/GJB4/COL4A3/COL4A4/AP1S3/COL17A1/DCBLD2/CRABP2/NOTUM/CCBE1/CNIH3/CTNNA2/CTNNB1/CTSG/AMOT/CYP2E1/DGKA/TRPV3/LRRN4/GADD45A/RASSF6/DEFB1/DTX1/EPHA2/SPNS3/C3orf58/ALDH3B1/PI16/FGF3/MSRB2/DKK1/FAIM2/NUP160/UBR2/CLCF1/FOSB/MAPK8IP2/PHLDA3/SH3BP4/SGK3/GABRA4/SHC2/KLK5/SULT4A1/POU2F3/RG…	222
GO:0022617	extracellular matrix disassembly	12/407	2.77e-05	0.00619181	0.00559871	COL4A3/COL4A4/COL17A1/CTSG/KLKB1/LAMB3/LAMC2/MFI2/MMP7/MMP11/KLK7/TPSAB1	12
GO:0010646	regulation of cell communication	94/407	3.57e-05	0.00698135	0.00631262	CDH3/CDKN1C/ARFGEF1/TRIM16/CPLX2/SEZ6/CRABP2/NOTUM/CCBE1/CNIH3/CTNNB1/AMOT/GADD45A/DTX1/EPHA2/C3orf58/FGF3/DKK1/FAIM2/UBR2/CLCF1/MAPK8IP2/PHLDA3/SH3BP4/SHC2/KLK5/RGS22/FGF20/MYOF/DKK4/KCNMB4/SFN/GPR27/GRM1/CARD10/LMCD1/ANXA2/TAX1BP3/HSPB1/ARHGAP40/APOD/LRRTM1/IL7/INHBB/RHOB/ARHGAP4/SMAD3/MST1R/MTNR1A/MYD88/NTRK2/NTSR1/ARHGEF4/SPTBN5/UBR5/WNT16/DCDC2/IL23A/PLCL1/SERPINF2/POR/DDIT4/EPS8L1/FAIM/PRKC…	94
GO:0031581	hemidesmosome assembly	4/407	9.57e-05	0.0165438	0.0149591	COL17A1/ITGB4/LAMB3/LAMC2	4
GO:0048583	regulation of response to stimulus	105/407	0.000282508	0.0368046	0.0332791	CDH3/CDKN1C/ARFGEF1/TRIM16/KLK8/SEZ6/SPNS2/AP1S3/COL17A1/CRABP2/NOTUM/CCBE1/CNIH3/CTNNA2/CTNNB1/CTSG/AMOT/GADD45A/DTX1/EPHA2/C3orf58/PI16/FGF3/DKK1/FAIM2/NUP160/UBR2/CLCF1/MAPK8IP2/PHLDA3/SH3BP4/GABRA4/SHC2/KLK5/RGS22/FGF20/MYOF/GGT1/DKK4/SFN/GPR27/GRM1/CARD10/LMCD1/ANXA2/TAX1BP3/HSPB1/ARHGAP40/APOD/IL7/INHBB/NCR3LG1/KLKB1/KRT6A/RHOB/ARHGAP4/SMAD3/MDK/CD200/MST1R/MYD88/NTRK2/SERPINB2/ARHGEF4/SPTB…	105
GO:0030198	extracellular matrix organization	20/407	0.000323809	0.0399478	0.0361213	COL4A3/COL4A4/COL17A1/CTSG/ANXA2/HAS3/ITGB4/ITGB6/KLKB1/LAMB3/LAMC2/SMAD3/MFI2/MMP7/MMP11/SERPINF2/KLK7/SDC1/BMP4/TPSAB1	20
GO:0007267	cell-cell signaling	45/407	0.000347943	0.0406873	0.0367899	ADCY1/CPLX2/CHRNB1/SEZ6/CNIH3/CTNNB1/EPB41L1/FGF3/DKK1/MAPK8IP2/GABRA4/FGF20/KCNMB4/GPR27/GRM1/LRRTM1/IL7/INHBB/MTNR1A/NDP/NTRK2/NTSR1/PLCL1/PLP1/PANX2/GJC2/PTGS2/SYT13/CCL24/SLC1A7/SLC2A1/BMP4/SNCG/STX1A/ABCC8/TACR2/CNTN2/TBX3/CACNB2/SEMA3B/SYTL1/SYT8/BZRAP1/NR1D1/RIMS3	45
GO:0007154	cell communication	170/407	0.000413831	0.0442822	0.0400405	CDH3/CDKN1C/ARFGEF1/TRIM16/DLL3/ADCY1/CPLX2/NXPH4/CHRNB1/BTBD11/SEZ6/SPNS2/GJB4/COL4A3/DCBLD2/CRABP2/NOTUM/CCBE1/CNIH3/CTNNB1/AMOT/DGKA/GADD45A/RASSF6/DEFB1/DTX1/EPHA2/SPNS3/EPB41L1/C3orf58/FGF3/DKK1/FAIM2/NUP160/UBR2/CLCF1/MAPK8IP2/PHLDA3/SH3BP4/SGK3/GABRA4/SHC2/KLK5/RGS22/FGF20/MYOF/GJB3/GJB5/DKK4/PCSK1N/KCNMB4/SFN/GPR27/ATG9B/MKNK2/GRM1/CARD10/LMCD1/ANXA2/TAX1BP3/HSPB1/ARHGAP40/APOD/LRRTM1/IL7…	170
GO:0006508	proteolysis	54/407	0.000415618	0.0442822	0.0400405	KLK11/KLK8/COL4A3/CCBE1/CST6/CAPN12/CTSG/SERPINB1/SENP5/PI16/UBR2/KLK5/KLK13/GGT1/PCSK1N/SFN/SERPIND1/KLKB1/SMAD3/MFI2/MMP7/MMP11/KLK12/SERPINB2/COPS7A/CPA4/PCSK2/UBR5/SERPINA1/SERPINF2/POR/RHBDL2/KLK7/KLK6/KLK10/CCDC47/USP28/RET/PRSS22/MMP25/TPSB2/ANXA8/CNTN2/TPSAB1/C7/MYRF/WFS1/BIRC7/VCPIP1/TMPRSS5/C2orf40/SCRN2/TMPRSS11D/NR1D1	54
GO:0016485	protein processing	17/407	0.000563364	0.0489083	0.0442235	COL4A3/CCBE1/CTSG/KLK13/GGT1/PCSK1N/KLKB1/SMAD3/MFI2/PCSK2/SERPINF2/RHBDL2/KLK6/RET/CNTN2/C7/BIRC7	17
GO:0008544	epidermis development	31/407	1.31e-12	3.08e-09	2.78e-09	CDH3/TRIM16/COL17A1/CRABP2/CST6/CTNNB1/EPHA2/DKK1/FLG/KLK5/POU2F3/GJB5/SFN/ZDHHC21/AQP3/KRT15/KRT16/KRT17/LAMB3/LAMC2/WNT16/PPL/KLK7/BMP4/SPRR1A/SPRR1B/SPRR2A/SPRR2D/SPRR3/WNT10A/SCEL	31

### Sheet: S4 Table B
S4 Table B. Reactome Pathways enriched in KLK6 high samples in TCGA
ID	Description	GeneRatio	BgRatio	pvalue	p.adjust	qvalue	geneID
1474228	Degradation of the extracellular matrix	11/156	109/6750	3.85e-05	0.0150015	0.0148654	5650/3914/1285/3918/1308/1286/4316/7177/3818/1511/4320
446107	Type I hemidesmosome assembly	4/156	1950-10-01	5.17e-05	0.0150015	0.0148654	3914/3918/1308/3691
2022090	Assembly of collagen fibrils and other multimeric structures	6/156	40/6750	0.000277298	0.0383729	0.0380247	3914/1285/3918/1308/3691/1286
2214320	Anchoring fibril formation	4/156	15/6750	0.000307157	0.0383729	0.0380247	3914/1285/3918/1286
1592389	Activation of Matrix Metalloproteinases	5/156	27/6750	0.000330801	0.0383729	0.0380247	4316/7177/3818/1511/4320
3000157	Laminin interactions	5/156	30/6750	0.000552181	0.0496274	0.049177	3914/1285/3918/3691/1286
1474244	Extracellular matrix organization	15/156	249/6750	0.000598951	0.0496274	0.049177	5650/652/3914/1285/6382/3918/1308/3691/1286/3694/4316/7177/3818/1511/4320

### Sheet: S4 Table C
S5 Table C - Protein Interaction of Kallikriens and differential expression genes in KLK6 High Samples in TCGA from Stringdb. Scores are provided by Stringdb	S4 Table C. Protein interactions of Kallikreins and differential expression genes in KLK6 high samples in TCGA from Stringdb. Scores are provided by Stringdb.
	node2
#node1	MMP7	node1_external_id	node2_external_id	combined_score
CTNNB1	KRT16	9606.ENSP00000344456	9606.ENSP00000260227	0.957
KRT6A	SERPINF2	9606.ENSP00000369317	9606.ENSP00000301653	0.946
SERPINA1	CTSG	9606.ENSP00000348068	9606.ENSP00000321853	0.941
SERPINB1	MMP11	9606.ENSP00000370115	9606.ENSP00000216336	0.914
MMP7	CNIH3	9606.ENSP00000260227	9606.ENSP00000215743	0.911
SERPINA1	KRT6B	9606.ENSP00000348068	9606.ENSP00000272133	0.901
KRT16	KRT6B	9606.ENSP00000301653	9606.ENSP00000252252	0.803
KRT6A	SPRR1B	9606.ENSP00000369317	9606.ENSP00000252252	0.752
SPRR1A	CTSG	9606.ENSP00000307340	9606.ENSP00000306461	0.752
SERPINA1	SULT4A1	9606.ENSP00000348068	9606.ENSP00000216336	0.744
NTSR1	KLK5	9606.ENSP00000359532	9606.ENSP00000332565	0.722
KLK7	SPRR3	9606.ENSP00000375683	9606.ENSP00000337733	0.703
SPRR1A	SERPIND1	9606.ENSP00000307340	9606.ENSP00000295367	0.647
CTSG	SPRR3	9606.ENSP00000216336	9606.ENSP00000215727	0.646
SPRR1B	GGT1	9606.ENSP00000306461	9606.ENSP00000295367	0.633
SERPINA1	KLK8	9606.ENSP00000348068	9606.ENSP00000248923	0.63
KLK7	CTNNB1	9606.ENSP00000375683	9606.ENSP00000375682	0.622
FLG	SPRR1B	9606.ENSP00000357789	9606.ENSP00000344456	0.612
KLK7	KLK5	9606.ENSP00000375683	9606.ENSP00000306461	0.609
FLG	S100A6	9606.ENSP00000357789	9606.ENSP00000337733	0.606
FLG	SPRR1B	9606.ENSP00000357789	9606.ENSP00000357708	0.596
SPRR2A	SPRR3	9606.ENSP00000376423	9606.ENSP00000306461	0.547
SPRR2A	KRT6B	9606.ENSP00000376423	9606.ENSP00000295367	0.543
KRT15	SPRR1B	9606.ENSP00000254043	9606.ENSP00000252252	0.535
KLK6	SPRR1A	9606.ENSP00000309148	9606.ENSP00000306461	0.534
FLG	SPRR1B	9606.ENSP00000357789	9606.ENSP00000307340	0.532
FOSL1	SPRR3	9606.ENSP00000310170	9606.ENSP00000306461	0.524
FLG	SPRR1A	9606.ENSP00000357789	9606.ENSP00000295367	0.524
S100A6	SPRR1B	9606.ENSP00000357708	9606.ENSP00000307340	0.523
FLG	SPRR1A	9606.ENSP00000357789	9606.ENSP00000306461	0.516
SPRR2A	SERPIND1	9606.ENSP00000376423	9606.ENSP00000307340	0.514
KLKB1	KRT16	9606.ENSP00000264690	9606.ENSP00000215727	0.511
FLG	SPRR1B	9606.ENSP00000357789	9606.ENSP00000301653	0.506
KRT6A	KLKB1	9606.ENSP00000369317	9606.ENSP00000306461	0.502
SERPINA1	MMP7	9606.ENSP00000348068	9606.ENSP00000264690	0.499
SERPINA1	CTSG	9606.ENSP00000348068	9606.ENSP00000260227	0.496
GGT1	SERPINF2	9606.ENSP00000248923	9606.ENSP00000216336	0.492
KLK13	KLK6	9606.ENSP00000470555	9606.ENSP00000321853	0.488
SERPINF2	SPRR3	9606.ENSP00000321853	9606.ENSP00000309148	0.488
S100A6	KLK5	9606.ENSP00000357708	9606.ENSP00000295367	0.487
SERPINA1	CTNNB1	9606.ENSP00000348068	9606.ENSP00000337733	0.485
S100A6	KRT16	9606.ENSP00000357708	9606.ENSP00000344456	0.485
SPRR1B	KLK5	9606.ENSP00000306461	9606.ENSP00000301653	0.485
KLK8	SULT4A1	9606.ENSP00000375682	9606.ENSP00000337733	0.485
COL17A1	KLK10	9606.ENSP00000340937	9606.ENSP00000332565	0.481
KLK8	KLK10	9606.ENSP00000375682	9606.ENSP00000311746	0.479
KLK7	SPRR2D	9606.ENSP00000375683	9606.ENSP00000311746	0.473
SPRR2A	KLKB1	9606.ENSP00000376423	9606.ENSP00000353542	0.468
SERPINF2	FLG	9606.ENSP00000321853	9606.ENSP00000264690	0.465
KLK7	SPRR1B	9606.ENSP00000375683	9606.ENSP00000357789	0.462
SPRR2D	NTSR1	9606.ENSP00000353542	9606.ENSP00000306461	0.451
SERPINB1	COL17A1	9606.ENSP00000370115	9606.ENSP00000359532	0.451
NTSR1	KRT6B	9606.ENSP00000359532	9606.ENSP00000340937	0.443
SPRR1B	KRT15	9606.ENSP00000306461	9606.ENSP00000252252	0.438
KRT6A	CYP2E1	9606.ENSP00000369317	9606.ENSP00000254043	0.436
SERPINA1	KRT15	9606.ENSP00000348068	9606.ENSP00000252945	0.432
KLK6	SPRR1B	9606.ENSP00000309148	9606.ENSP00000254043	0.426
S100A6	MMP11	9606.ENSP00000357708	9606.ENSP00000306461	0.422
SERPINA1	TMPRSS11D	9606.ENSP00000348068	9606.ENSP00000215743	0.419
SERPINA1	KRT16	9606.ENSP00000348068	9606.ENSP00000283916	0.419
SPRR1A	SERPINF2	9606.ENSP00000307340	9606.ENSP00000301653	0.417
COL17A1	SULT4A1	9606.ENSP00000340937	9606.ENSP00000321853	0.41
SERPINB1		9606.ENSP00000370115	9606.ENSP00000332565	0.401

### Sheet: S4 Table D
S4 Table D. Annotation - Protein Interaction partners with Kallikriens in Fig. 7
Gene Name	Description	Kegg Pathway Title
GGT1	gamma-glutamyltransferase 1	Wnt signaling pathway; Osteoclast differentiation; HTLV-I infection
CTSG	cathepsin G	Wnt signaling pathway; Focal adhesion; Colorectal cancer; Bacterial invasion of epithelial cells; Prostate cancer; Arrhythmogenic right ventricular cardiomyopathy (ARVC); Adherens junction; Tight junction; Melanogenesis; Endometrial cancer; Basal cell carcinoma; Thyroid hormone signaling pathway; Pathogenic Escherichia coli infection; Thyroid cancer; Rap1 signaling pathway; Leukocyte transendothe…
NTSR1	neurotensin receptor 1	Wnt signaling pathway
KLK10	kallikrein related peptidase 10	Taurine and hypotaurine metabolism; Glutathione metabolism; Metabolic pathways; Cyanoamino acid metabolism; Arachidonic acid metabolism
CTNNB1	catenin beta 1	Protein digestion and absorption
CYP2E1	cytochrome P450 family 2 subfamily E member 1	Neuroactive ligand-receptor interaction; Renin-angiotensin system; Systemic lupus erythematosus; Lysosome; Amoebiasis
S100A6	S100 calcium binding protein A6	Neuroactive ligand-receptor interaction; Calcium signaling pathway
FLG	filaggrin	Linoleic acid metabolism; Drug metabolism - cytochrome P450; Metabolic pathways; Chemical carcinogenesis; Metabolism of xenobiotics by cytochrome P450; Steroid hormone biosynthesis; Non-alcoholic fatty liver disease (NAFLD); Arachidonic acid metabolism
KRT15	keratin 15	Complement and coagulation cascades
SERPINB1	serpin family B member 1	Complement and coagulation cascades
SERPINF2	serpin family F member 2	Complement and coagulation cascades
SPRR1A	small proline rich protein 1A	Complement and coagulation cascades
SERPIND1	serpin family D member 1	Amoebiasis
COL17A1	collagen type XVII alpha 1 chain	-
FOSL1	FOS like 1, AP-1 transcription factor subunit	-
KLK13	kallikrein related peptidase 13	-
KLK5	kallikrein related peptidase 5	-
KLK6	kallikrein related peptidase 6	-
KLK7	kallikrein related peptidase 7	-
KLK8	kallikrein related peptidase 8	-
KLKB1	kallikrein B1	-
KRT16	keratin 16	-
KRT6A	keratin 6A	-
KRT6B	keratin 6B	-
MMP11	matrix metallopeptidase 11	-
MMP7	matrix metallopeptidase 7	-
SERPINA1	serpin family A member 1	-
SPRR1B	small proline rich protein 1B	-
SPRR2A	small proline rich protein 2A	-
SPRR2D	small proline rich protein 2D	-
SPRR3	small proline rich protein 3	-
SULT4A1	sulfotransferase family 4A member 1	-
TMPRSS11D	transmembrane serine protease 11D	-
CNIH3	cornichon family AMPA receptor auxiliary protein 3
